# Global Health Injustice From Climate Change Driven By Consumption

**DOI:** 10.64898/2026.06.10.26355381

**Authors:** Lea Rupcic, Daniel Yoo, Annie Levasseur, Charles Alexandre, Alexis Laurent, Olivier Jolliet

**Author notes:** Equal contribution (Lea Rupcic, Daniel Yoo).

## Abstract

Climate change imposes unequal health burdens from heat and cold, disproportionately harming vulnerable nations least responsible for emissions. A framework to quantitatively attribute this damage to different countries’ consumption patterns has been missing. We developed a global framework linking consumption-based greenhouse gas emissions to country-specific health burdens, measured in Disability-Adjusted Life Years (DALYs). Our results quantify the profound scale of this externalized harm. For example, average North American consumption imposes a global health burden of 34 days of healthy life per person per year, without net damage suffered. In contrast, Sub-Saharan Africa endures 25 days per person per year despite minimal emissions. The resulting Health Injustice Index provides a powerful instrument for climate accountability, reframing responsibility in terms of tangible human health impacts.
