## Supplementary Data S7 for "Global Health Injustice From Climate Change Driven By Consumption"

### Sheet: Map
						NET damage (Dr-Di)
Region	Total Di [DALY]	per capita induced	Total Dr [DALY]	DALY per capita receptor	Total NET (difference between recieved and induced)	Total DALY/kgCO2eq.y-1 per capita
Afghanistan	138915	0.00362916	3.78449e+06	0.0988696	3.64557e+06	0.0952405
Albania	45972.3	0.0168994	29499.3	0.0108439	-16473	-0.00605545
Algeria	804594	0.0192269	749100	0.0179008	-55494.4	-0.00132612
Angola	215233	0.00714147	2.96336e+06	0.0983245	2.74812e+06	0.091183
Argentina	1.17503e+06	0.0260451	228388	0.00506232	-946645	-0.0209828
Armenia	51229.7	0.0169653	35815.3	0.0118606	-15414.4	-0.00510465
Australia	2.14068e+06	0.0871326	-88243.4	-0.00359179	-2.22893e+06	-0.0907244
Austria	494949	0.0555113	16011.3	0.00179575	-478937	-0.0537155
Azerbaijan	263076	0.0255943	113766	0.0110682	-149310	-0.0145262
Bahamas	17374.6	0.0460936	445.276	0.00118129	-16929.3	-0.0449124
Bangladesh	766194	0.00481097	3.56886e+06	0.022409	2.80267e+06	0.0175981
Belarus	169024	0.0177905	3187.04	0.00033545	-165837	-0.0174551
Belgium	619197	0.0542244	6242.92	0.000546706	-612954	-0.0536777
Belize	4166.64	0.0101602	2266.99	0.00552798	-1899.66	-0.00463225
Benin	53325.7	0.00421023	1.09424e+06	0.0863937	1.04092e+06	0.0821834
Bhutan	11551.9	0.0153157	5495.03	0.00728543	-6056.85	-0.0080303
Bolivia	132512	0.0110319	308467	0.0256804	175955	0.0146486
Bosnia and Herzegovina	103603	0.0313951	4496.74	0.00136266	-99106.7	-0.0300325
Botswana	63185	0.0270169	70666.6	0.0302159	7481.61	0.00319902
Brazil	3.5666e+06	0.0164613	2.87604e+06	0.0132741	-690559	-0.00318722
Brunei	37542.1	0.0858853	-458.261	-0.00104837	-38000.3	-0.0869337
Bulgaria	244321	0.0352321	21209.7	0.00305852	-223111	-0.0321735
Burkina Faso	85548.8	0.00377004	2.10882e+06	0.092933	2.02327e+06	0.089163
Burundi	16430.7	0.00137676	414057	0.0346946	397627	0.0333178
Cambodia	109209	0.00657763	430636	0.0259371	321427	0.0193594
Cameroon	131795	0.00452873	2.04115e+06	0.0701382	1.90936e+06	0.0656095
Canada	2.95325e+06	0.080867	-139449	-0.00381844	-3.0927e+06	-0.0846855
Cape Verde	4630.05	0.00821567	9745.04	0.0172918	5114.99	0.00907617
Central African Republic	24626.6	0.00464665	1.31563e+06	0.248239	1.29101e+06	0.243592
Chad	161814	0.0098674	3.10784e+06	0.189515	2.94602e+06	0.179648
Chile	550499	0.0302499	-784.281	-4.30962e-05	-551283	-0.030293
China	5.27904e+07	0.0371149	1.08678e+07	0.00764074	-4.19226e+07	-0.0294742
Colombia	628879	0.0131629	259516	0.00543186	-369363	-0.00773103
Comoros	0	0	44273.1	0.0619767	44273.1	0.0619767
Congo (Republic of the)	34888.5	0.00039795	222580	0.00253883	187692	0.00214088
Costa Rica	73247.6	0.0155293	20205.8	0.00428384	-53041.8	-0.0112454
Cote d'Ivoire	121558	0.00464468	1.57409e+06	0.060145	1.45253e+06	0.0555003
Croatia	105687	0.0248798	5060.7	0.00119134	-100626	-0.0236884
Cyprus	47729	0.0363379	-2587.06	-0.00196963	-50316	-0.0383075
Czech Republic	336901	0.0316532	-3167.5	-0.0002976	-340068	-0.0319508
Denmark	268498	0.046271	2110.71	0.000363744	-266387	-0.0459072
Djibouti	7320.54	0.00608626	65113.4	0.054135	57792.9	0.0480487
Dominican Republic	123337	0.0110728	-83677.5	-0.00751231	-207014	-0.0185851
Ecuador	242242	0.0137728	285552	0.0162353	43310.2	0.00246243
Egypt	1.26718e+06	0.0127908	1.44496e+06	0.0145853	177780	0.0017945
El Salvador	61293.7	0.00979736	41312.1	0.00660345	-19981.5	-0.00319391
Equatorial Guinea	0	0	25697.8	0.0180991	25697.8	0.0180991
Estonia	73055.6	0.0556673	-4188.36	-0.00319147	-77244	-0.0588588
Ethiopia	113830	0.00105799	4.2607e+06	0.0396008	4.14687e+06	0.0385428
Fiji	12450.8	0.0136634	16889.7	0.0185347	4438.89	0.00487122
Finland	312886	0.0565379	-33252	-0.00600858	-346138	-0.0625465
France	2.46632e+06	0.0372532	77929	0.0011771	-2.38839e+06	-0.0360761
Gabon	30374.1	0.0173563	33849.3	0.0193421	3475.23	0.0019858
Gambia	8453.74	0.00376414	65540.8	0.0291829	57087.1	0.0254188
Georgia	71362.9	0.0194728	30624.1	0.00835639	-40738.8	-0.0111164
Germany	4.24215e+06	0.0499582	6709.88	7.90197e-05	-4.23544e+06	-0.0498792
Ghana	152814	0.00484565	1.17461e+06	0.0372464	1.0218e+06	0.0324008
Greece	380691	0.0368274	24010.7	0.00232276	-356680	-0.0345046
Guatemala	144293	0.00811707	205511	0.0115608	61217.6	0.00344374
Guinea	64635.4	0.00511228	1.50107e+06	0.118726	1.43643e+06	0.113614
Guinea-Bissau	0	0	85326.8	0.0448807	85326.8	0.0448807
Guyana	20189.5	0.0261962	33549.4	0.0435307	13359.8	0.0173345
Haiti	47752.3	0.00385034	-48352.7	-0.00389875	-96105	-0.00774909
Honduras	69918.8	0.0071241	112362	0.0114487	42443	0.00432456
Hungary	254872	0.026345	8695.49	0.000898813	-246177	-0.0254461
Iceland	32668.5	0.0947254	-262.867	-0.000762206	-32931.4	-0.0954876
India	1.08842e+07	0.0078264	5.28409e+07	0.0379957	4.19567e+07	0.0301693
Indonesia	2.99378e+06	0.0115382	3.02989e+06	0.0116774	36115.7	0.000139192
Iran	3.20264e+06	0.0379919	346139	0.00410614	-2.8565e+06	-0.0338858
Iraq	1.1212e+06	0.0266196	769918	0.0182794	-351285	-0.0083402
Ireland	286976	0.058443	-10851.6	-0.00220995	-297828	-0.0606529
Israel	451855	0.0485365	5518.75	0.000592803	-446336	-0.0479437
Italy	2.11438e+06	0.0350566	41778.6	0.000692694	-2.0726e+06	-0.0343639
Jamaica	38617.4	0.0137391	10478.4	0.00372795	-28139	-0.0100112
Japan	6.60927e+06	0.0517204	78535.2	0.000614572	-6.53073e+06	-0.0511058
Jordan	164053	0.0140979	-3488.29	-0.000299766	-167542	-0.0143977
Kazakhstan	1.12034e+06	0.0609144	81664	0.00444017	-1.03868e+06	-0.0564742
Kenya	227684	0.00453303	-2.07909e+06	-0.0413932	-2.30677e+06	-0.0459263
Korea	3.19541e+06	0.121809	-33086.2	-0.00126125	-3.22849e+06	-0.123071
Kuwait	461143	0.104176	3791.38	0.000856506	-457352	-0.10332
Kyrgyzstan	79607.8	0.0121809	19411.6	0.0029702	-60196.2	-0.0092107
Laos	57128.6	0.0079808	339217	0.0473882	282088	0.0394074
Latvia	71566.5	0.0373658	2278.8	0.00118979	-69287.7	-0.036176
Lebanon	133972	0.025878	-2165.67	-0.000418321	-136138	-0.0262963
Lesotho	18654.9	0.00891901	2503.11	0.00119675	-16151.8	-0.00772226
Liberia	12491.6	0.0026079	550789	0.114989	538297	0.112382
Libya	278868	0.0414025	60230	0.00894211	-218638	-0.0324604
Lithuania	106247	0.0380239	-1551.49	-0.000555249	-107799	-0.0385791
Luxembourg	43527.3	0.0703698	843.343	0.00136342	-42683.9	-0.0690064
Macedonia	44428.2	0.0206381	14417.1	0.00669713	-30011.1	-0.0139409
Madagascar	88276.8	0.00330744	2.9581e+06	0.11083	2.86982e+06	0.107523
Malawi	37147	0.00201423	1.78759e+06	0.0969292	1.75045e+06	0.094915
Malaysia	1.03369e+06	0.0330239	71820.6	0.00229448	-961874	-0.0307294
Mali	161994	0.00739108	3.1154e+06	0.142143	2.95341e+06	0.134751
Mauritania	28950.7	0.00721195	170703	0.0425239	141752	0.035312
Mauritius	35015.9	0.0274277	1883.21	0.00147511	-33132.7	-0.0259526
Mexico	2.69122e+06	0.0215401	378800	0.00303185	-2.31242e+06	-0.0185082
Moldova	27186.4	0.0073712	19133.8	0.00518785	-8052.62	-0.00218335
Mongolia	139970	0.0413185	11930.2	0.00352174	-128040	-0.0377968
Morocco	363207	0.0101025	382056	0.0106268	18849.6	0.000524296
Mozambique	118525	0.00401397	2.7833e+06	0.0942596	2.66478e+06	0.0902456
Myanmar (Burma)	306624	0.00560793	3.64251e+06	0.0666188	3.33589e+06	0.0610109
Namibia	59077.3	0.0245835	95368.9	0.0396854	36291.7	0.0151019
Nepal	139848	0.0045978	1.60675e+06	0.0528253	1.46691e+06	0.0482275
Netherlands	953139	0.0555546	6076.68	0.000354185	-947063	-0.0552005
New Zealand	273230	0.0607763	-5867.13	-0.00130506	-279097	-0.0620813
Nicaragua	43995.9	0.00675782	72682.5	0.0111641	28686.6	0.00440629
Niger	78360.8	0.0033638	6.13959e+06	0.263554	6.06123e+06	0.26019
Nigeria	1.17132e+06	0.00545245	2.935e+07	0.136624	2.81787e+07	0.131171
Norway	359954	0.0672956	-25215.1	-0.00471411	-385169	-0.0720097
Oman	267802	0.0584211	19666.6	0.00429028	-248136	-0.0541308
Pakistan	1.52822e+06	0.0068205	1.8382e+07	0.0820395	1.68538e+07	0.075219
Panama	86497.3	0.0207903	4880.96	0.00117318	-81616.3	-0.0196172
Papua New Guinea	58978.4	0.00597757	503768	0.0510578	444789	0.0450802
Paraguay	127799	0.0184402	139441	0.0201201	11642.6	0.00167992
Peru	450403	0.013249	-7455.99	-0.000219324	-457859	-0.0134683
Philippines	945913	0.0084349	595850	0.00531331	-350063	-0.00312158
Poland	1.44182e+06	0.0375137	-108006	-0.00281014	-1.54982e+06	-0.0403238
Portugal	303069	0.0284538	9516.71	0.000893482	-293552	-0.0275603
Puerto Rico	0	0	-15828.2	-0.00449482	-15828.2	-0.00449482
Qatar	739467	0.258144	2916.79	0.00101824	-736550	-0.257126
Republic of Montenegro	21600.6	0.0348206	3206.73	0.00516931	-18393.9	-0.0296513
Republic of Serbia	298191	0.0340915	70038.1	0.0080073	-228153	-0.0260842
Russia	6.9745e+06	0.047537	445431	0.00303598	-6.52907e+06	-0.044501
Rwanda	24872.8	0.00196032	65785.5	0.00518481	40912.7	0.00322449
Samoa	2618.41	0.0123887	-3467.98	-0.0164084	-6086.38	-0.0287971
Sao Tome and Principe	1321.19	0.00643273	3951.88	0.0192413	2630.7	0.0128086
Saudi Arabia	3.26799e+06	0.0914585	258888	0.00724529	-3.0091e+06	-0.0842132
Senegal	82682.6	0.00546334	694475	0.0458882	611792	0.0404248
Sierra Leone	20407.2	0.00246322	1.45198e+06	0.175259	1.43157e+06	0.172795
Slovakia	212799	0.0391375	-16142.3	-0.00296884	-228941	-0.0421063
Slovenia	76848.4	0.0370484	3829.83	0.00184635	-73018.6	-0.035202
Solomon Islands	0	0	51684.5	0.0788316	51684.5	0.0788316
South Africa	1.78952e+06	0.0321923	114430	0.00205853	-1.67509e+06	-0.0301338
Spain	1.74437e+06	0.0379035	24468.8	0.000531685	-1.7199e+06	-0.0373718
Sri Lanka	244595	0.011192	54035.1	0.0024725	-190560	-0.00871949
St. Vincent and the Grenadines	0	0	-413.553	-0.00365512	-413.553	-0.00365512
Sudan	0	0	897618	0.0219959	897618	0.0219959
Suriname	12807.4	0.0222394	11473.3	0.0199228	-1334.1	-0.0023166
Swaziland	17626.1	0.015433	-25701.1	-0.0225032	-43327.2	-0.0379362
Sweden	452131	0.0442289	-38027	-0.00371992	-490158	-0.0479488
Switzerland	461772	0.0526224	14894	0.00169728	-446878	-0.0509251
Tajikistan	49004.7	0.00516252	305875	0.0322231	256871	0.0270606
Tanzania	250474	0.00441472	219657	0.00387155	-30817.4	-0.00054317
Taiwan	789201	0.0334121	-54642	-0.00231335	-843843	-0.0357254
Thailand	1.39784e+06	0.0199373	910896	0.0129921	-486943	-0.00694526
Timor Leste	0	0	122417	0.0917103	122417	0.0917103
Togo	38375.5	0.00484446	511368	0.0645543	472993	0.0597098
Trinidad and Tobago	198480	0.143053	487.925	0.000351668	-197992	-0.142701
Tunisia	123379	0.0106622	6414.05	0.000554293	-116965	-0.0101079
Turkey	1.99794e+06	0.0245568	373668	0.00459279	-1.62427e+06	-0.019964
Turkmenistan	388817	0.0764924	34939.5	0.00687369	-353877	-0.0696187
Uganda	140419	0.00341504	-1.36026e+06	-0.033082	-1.50068e+06	-0.0364971
Ukraine	996130	0.0226175	143231	0.00325212	-852899	-0.0193654
United Arab Emirates	891088	0.0964203	22131.3	0.00239472	-868957	-0.0940256
United Kingdom	2.73458e+06	0.0406807	-57129.3	-0.00084988	-2.79171e+06	-0.0415306
United States	3.07028e+07	0.0936121	-431179	-0.00131465	-3.1134e+07	-0.0949268
Uruguay	96679.9	0.0281362	5056.69	0.00147162	-91623.2	-0.0266646
Uzbekistan	598511	0.0177721	357266	0.0106086	-241246	-0.00716349
Vanuatu	2648.99	0.00899333	3606.98	0.0122457	957.991	0.00325238
Vietnam	997809	0.0103536	1.97852e+06	0.0205298	980706	0.0101762
Zambia	114394	0.00627241	1.77006e+06	0.0970553	1.65567e+06	0.0907829
Zimbabwe	96751.3	0.00644543	1.35129e+06	0.0900211	1.25454e+06	0.0835757
